# Convergence for Inactivation of TGFβ Signaling Is a Common Feature of Advanced Pancreatic Cancer

**DOI:** 10.1101/2024.01.30.24301554

**Authors:** Jungeui Hong, Zachary Kohutek, Haochen Zhang, Elias-Ramzey Karnoub, Rajya Kappagantula, Laura D. Wood, Christine Iacobuzio-Donahue

## Abstract

We performed WES of 250 unique tumor tissues from 30 multiregion sampled pancreatic cancer research autopsies from patients diagnosed with advanced stage disease. We find that most genetic alterations in PDAC occur in a subclonal manner, and some genes occurred in a subclonal manner exclusively. Convergent evolution within the TGFβ pathway was also identified as a common feature of advanced stage disease, with *SMAD4* inactivation more common among metastatic PDACs compared to inactivation of TGFβ surface receptors that was more common in locally advanced tumors. The mode of clinical management (radiation versus chemotherapy) contributed distinct mutational signatures yet these mutations are not predicted to have functional relevance to tumor progression. Overall, these findings provide a first definition of the genetic features that distinguish among patients with locally advanced versus metastatic PDAC. These findings may have clinical relevance in upfront clinical decision making for the optimal candidates for neoadjuvant therapy.
