## Supplemental Table 1 for "Convergence for Inactivation of TGFβ Signaling Is a Common Feature of Advanced Pancreatic Cancer"

### Sheet: data_final
Project	PAM ID	Overall Survival (mo)	Age range at Diagnosis	Gender	Race	Clinal stage	Line1	Line2	Line3	Line4	Line5	XRT (radiotherapy)	SBRT (Stereotactic body radiotherapy)	Fluorouracil (5-FU;Adrucil)	Gemcitabine (Gemzar)	Oxaliplatin (Eloxatin)	Erlotinib (Tarceva)	Irinotecan (Camptosar)	Cetuximab (Erbitux)	Docetaxel (Taxotere)	Bevacizumab (Avastin)	Capecitabine (Xeloda)	Rituximab (Rituxan)	Cisplatin (Platinol)	Folinic acid (Leucovorin)	Evofosfamide (TH-302)	Paclitaxel (Abraxane)	PANVAC
Metome	PAM01	7.6	56-60	Female	Caucasian	IV
Metome	PAM02	0.566667	66-70	Female	Caucasian	IV
Metome	PAM03	10	76-80	Male	Caucasian	IV
Metome	PAM04	2.96667	71-75	Male	Caucasian	IV
Metome	PAM10	4.86667	46-50	Female	Caucasian	IV
Metome	PAM12	1.16667	46-50	Male	Caucasian	IV
Metome	PAM13	1.66667	81-85	Female	Caucasian	IV
Metome	PAM14	1.16667	76-80	Female	Caucasian	IV
Metome	PAM15	3.63333	81-85	Female	Caucasian	III
Metome	PAM16	0.666667	86-90	Female	Caucasian	IV
Metome	PAM17	0.733333	66-70	Female	Caucasian	IV
Metome	PAM18	12.6	81-85	Female	Caucasian	II
Radome	PAM19	8.66667	51-55	Male	Caucasian	III	3 cycles; completed;	4 cycles;;disease progressed	;;			1			2					2		1;2						3
Radome	PAM20	3.06667	81-85	Female	Caucasian	III	;completed;Failure to Thrive, and development of ascites					1		1
Radome	PAM21	17.0667	36-40	Male	Caucasian	IV	;completed;	2 cylces; ;Avastin discontinued due to GI bleed	14 cycles;; Neurotoxicity from Oxaliplatin	1 cycles;;		1		1	2;3	2;3		4	4		2
Radome	PAM22	19.1667	56-60	Male	Caucasian	III	3 cycles; completed;	5 cycles; almost completed; eventual side effects	;;			1			1;2	1	3			2		2
Radome	PAM23	10.1333	76-80	Male	Caucasian	III	2 cycles;;	;;	;;			2			1		2					2;3
Radome	PAM24	24.6	61-65	Female	Caucasian	IV	;;	3 cycles;;	;;			1		1	2;3		3
Radome	PAM25	14.3333	61-65	Male	Caucasian	III	1 cycles;;rising Ca19-9	;completed;Xeloda toxicity	3 cycles;;	2 cycles;;	;;	2		2	1;3;4;5		4					5
Radome	PAM26	14.9	51-55	Male	Caucasian	III	4 cycles; ;disease progression, DVT	;completed;tumor shrank	4 cycles; ;necrosis in primary but disease progression (one liver met)	1 cycles;; now 40 liver mets		2		2	1		1			4		3
Radome	PAM27	31.3	71-75	Male	Caucasian	III	;completed; stable	;;	;;	;;		2			1;3	1	3;4		1;2			2
Radome	PAM28	11.5667	61-65	Female	Caucasian	III	4 cycles, completed;stable, but worsening back pain	;completed; Liver mets	;;			2			1;3	1	3					2
Radome	PAM29	21.6	81-85	Female	African American	III	;;stable	6 cycles;; progression	;;			1			2	2						1;3
Radome	PAM30	45.5	81-85	Male	Caucasian	III	1 cycle;;	;;	;;				2		1;3
Radome	PAM31	38	81-85	Female		II	;Completed; stable					1			1
Treatome	PAM47	4.63333	66-70	Female	Caucasian	IV	3 cyles;;							1	1									1
Treatome	PAM48	3.16667	61-65	Female	Caucasian	IV	1 cycle; ;progression								1
Treatome	PAM49	8.86667	41-45	Male	Hispanic	IV	1 cycle;;Xeloda stopped due to rash, hives	2 cycles;; progression of disease	2 cycles;;Progression, referred to hospice					3	1;2							1			3
Treatome	PAM50	11.7333	56-60	Female	Caucasian	IV	3 cycles;;								1		1
Treatome	PAM51	7.56667	76-80	Female	Caucasian	IV	2 cycles;; disease progression, patient declines any more therapy								1
Treatome	PAM52	6.2	51-55	Male	Caucasian	IV	;;								1
Treatome	PAM53	15.9	51-55	Male	Caucasian	IV	;;disease progression of primary and metastases	;;disease progression, pain	;;confusion, encephalopathy						1;2			3				3				1	2
Treatome	PAM54	7.83333	61-65	Male	Caucasian	IV	4 cycles;; progression	;;progression						1	2	1	2	1							1
Treatome	PAM55	9.9	61-65	Male	Caucasian	IV	9 cycles;; regression of primary but new ascites after 4 cycles								1	1
Treatome	PAM56	6.4	41-45	Female	Caucasian	IV	4 cycles;; no more details								1
												* each number represents the order of treatment lines

### Sheet: treatment note
Treatment	Alternative name	Type
Oxaliplatin	Eloxatin	alkylating agent
Cisplatin	Platinol	alkylating agent
Evofosfamide	TH-302	alkylating agent
Bevacizumab	Avastin	anti-angiogenesis
Fluorouracil	5-FU;Adrucil	antimetabolite
Gemcitabine	Gemzar	antimetabolite
Capecitabine	Xeloda	antimetabolite
Docetaxel	Taxotere	antimicrotubule agent
Paclitaxel	Abraxane	antimircotubule agent
Folinic acid	Leucovorin	chemoprotectant
Rituximab	Rituxan	monoclonal antibody
Cetuximab	Erbitux	Epidermal Growth Factor Receptor (EGFR) Inhibitor
Erlotinib	Tarceva	protein-tyrosine kinase inhibitor
Irinotecan	Camptosar	topoisomerase I inhibitor
XRT		Conventional ratiotherapy
SBRT		Stereotactic body radiotherapy
PANVAC		poxviral-based vaccine therapy
