## Supplemental Table 2 for "Convergence for Inactivation of TGFβ Signaling Is a Common Feature of Advanced Pancreatic Cancer"

### Sheet: Table S_Sample_info
Therapy plan	Patient	Sample ID	Sample Type	Tissue Fixation	median sequencing coverage (X)
					WES	Target-seq
Treatment-naïve	PAM12	PAM12N	normal spleen	Frozen	20	1977
		PAM12PT1	primary	Frozen	50	958
		PAM12PT3	lymph node met	FFPE	67	1719.5
	PAM13	PAM13N	normal spleen	Frozen	17	223
		PAM13PT1	primary	Frozen	59	1390
		PAM13PT2	liver met	Frozen	51	849
		PAM13PT3	liver met	Frozen	50	907
		PAM13PT4	liver met	Frozen	37	836
	PAM14	PAM14N	normal spleen	Frozen	58	250.5
		PAM14PT1	lung met	Frozen	109	1147
		PAM14PT2	primary	Frozen	115	1644.5
		PAM14PT3	primary	Frozen	121	1055
	PAM15	PAM15N	normal spleen	Frozen	91	293
		PAM15PT1	primary	Frozen	132	1412
		PAM15PT2	primary	Frozen	130	770
	PAM16	PAM16N	normal pancreas	Frozen	37	275.5
		PAM16PT1	primary	Frozen	71	1087
		PAM16PT2	primary	Frozen	60.5	682
		PAM16PT3	liver met	Frozen	49	981.5
		PAM16PT4	lymph node met	Frozen	51	953.5
	PAM17	PAM17N	normal pancreas	Frozen	97	314
		PAM17PT1	primary	Frozen	150	1403
		PAM17PT2	primary	Frozen	139	734
		PAM17PT3	liver met	FFPE	42	509
		PAM17PT4	abd met	FFPE	62	500
		PAM17PT5	primary	Frozen	150	864
	PAM18	PAM18N	normal skeletal muscle	Frozen	38	175
		PAM18PT1	liver met	Frozen	92	537
		PAM18PT2	primary	Frozen	60	574
Chemo+Radiation	PAM19	PAM19N	normal liver	Frozen	37	688
		PAM19PT1	primary	Frozen	114	145
		PAM19PT2	lung met	Frozen	161	1276
		PAM19PT3	lung met	Frozen	180	1346
		PAM19PT4	lymph node met	Frozen	54	1774
		PAM19PT5	liver met	Frozen	167.5	1078
		PAM19PT6	lung met	Frozen	107	395
		PAM19PT7	interstinal met	Frozen	180.5	1036
		PAM19PT8	mesenteric met	Frozen	168.5	1460
	PAM20	PAM20N	normal liver	Frozen	23	2314
		PAM20PT1	primary	Frozen	97	3039
		PAM20PT2	primary	Frozen	80	817
		PAM20PT3	peritoneal met	Frozen	93	263
		PAM20PT4	omentum met	Frozen	92	237
		PAM20PT5	diaphragm met	Frozen	89	207
		PAM20PT6	peritoneal met	Frozen	85	842
	PAM21	PAM21N	normal liver	Frozen	44	414
		PAM21PT1	primary	Frozen	196	548.5
		PAM21PT2	primary	Frozen	167.5	531
		PAM21PT3	primary	Frozen	117	558.5
		PAM21PT5	primary	Frozen	150	874.5
		PAM21PT6	primary	Frozen	184	412.5
	PAM22	PAM22N	normal skeletal muscle	Frozen	81	168
		PAM22PT1	primary	Frozen	131	893
		PAM22PT2	primary	Frozen	156	761
		PAM22PT3	primary	Frozen	135	822
		PAM22PT4	primary	Frozen	160	1098
		PAM22PT5	primary	Frozen	160	443
		PAM22PT6	primary	Frozen	102	681
		PAM22PT7	primary	Frozen	116	468
		PAM22PT8	primary	Frozen	142	563
		PAM22PT9	primary	Frozen	166	N/A
	PAM23	PAM23N	normal heart	Frozen	26	1041
		PAM23PT1	primary	Frozen	54.5	791
		PAM23PT2	primary	Frozen	73	664
		PAM23PT3	primary	Frozen	87	1294
		PAM23PT4	peritoneal met	Frozen	74.5	688
		PAM23PT5	liver met	Frozen	78	632
	PAM24	PAM24N	normal spleen	Frozen	16	408
		PAM24PT1	primary	Frozen	161	1314
		PAM24PT2	primary	Frozen	178	305
		PAM24PT3	primary	Frozen	149	774
		PAM24PT4	primary	Frozen	153	495
		PAM24PT5	primary	Frozen	164	620
		PAM24PT6	primary	Frozen	186	396
		PAM24PT7	primary	Frozen	162	765
		PAM24PT8	primary	Frozen	154	187
		PAM24PT9	liver met	Frozen	182	1054
		PAM24PT10	liver met	Frozen	160	699
		PAM24PT11	liver met	Frozen	175	657
		PAM24PT12	liver met	Frozen	195	483
		PAM24PT13	liver met	Frozen	155	323
		PAM24PT14	liver met	Frozen	125	950
	PAM25	PAM25N	normal spleen	Frozen	13	254.5
		PAM25PT1	primary	Frozen	108	926
		PAM25PT2	primary	Frozen	95	339.5
		PAM25PT3	primary	Frozen	155	686.5
	PAM26	PAM26N	normal heart	Frozen	31	410.5
		PAM26PT1	primary	Frozen	98.5	689
		PAM26PT2	primary	Frozen	135	486.5
		PAM26PT3	primary	Frozen	95	306
		PAM26PT4	primary	Frozen	103	648.5
		PAM26PT5	primary	Frozen	115	495.5
		PAM26PT6	liver met	Frozen	100.5	210
		PAM26PT7	liver met	Frozen	114	719.5
	PAM27	PAM27N	normal spleen	Frozen	10	250
		PAM27PT1	primary	Frozen	63	1090
		PAM27PT2	primary	Frozen	71	739
		PAM27PT3	primary	Frozen	80	785
		PAM27PT4	primary	Frozen	59	920
		PAM27PT5	primary	Frozen	57	435
		PAM27PT6	primary	Frozen	55	1018
	PAM28	PAM28N	normal liver	Frozen	93	389
		PAM28PT1	primary	Frozen	180	588.5
		PAM28PT2	primary	Frozen	173	910
		PAM28PT3	primary	Frozen	74.5	599.5
		PAM28PT4	liver met	Frozen	218.5	743
		PAM28PT5	liver met	Frozen	63	834.5
	PAM29	PAM29N	normal liver	Frozen	30	272
		PAM29PT1	primary	Frozen	43	206
		PAM29PT2	primary	Frozen	60	1070
		PAM29PT3	primary	Frozen	74	925.5
		PAM29PT4	primary	Frozen	54	590
		PAM29PT5	mesenteric met	Frozen	94	479
		PAM29PT6	abdominal met	Frozen	64	313.5
		PAM29PT7	intestinal met	Frozen	56	647
		PAM29PT8	colon met	Frozen	105	163
	PAM30	PAM30N	normal heart	Frozen	38	462
		PAM30PT1	primary	Frozen	110	480
		PAM30PT2	primary	Frozen	88	429
		PAM30PT3	primary	Frozen	115	363
		PAM30PT4	primary	Frozen	115	507
	PAM31	PAM31N	normal heart	Frozen	30	511
		PAM31PT1	primary	Frozen	145.5	661
		PAM31PT2	bowel met	Frozen	181.5	377
		PAM31PT3	lymph node met	Frozen	193	2939.5
Chemotherapy only	PAM47	PAM47N	normal pancreas	Frozen	79	476
		PAM47PT1	liver met	Frozen	273	792
		PAM47PT2	liver met	Frozen	225	717.5
		PAM47PT3	liver met	Frozen	234.5	697.5
		PAM47PT4	primary	Frozen	257	717.5
		PAM47PT5	primary	Frozen	236	837
		PAM47PT6	primary	Frozen	224	809.5
		PAM47PT7	primary	Frozen	208.5	784
	PAM48	PAM48N	normal heart	Frozen	71	278.5
		PAM48PT1	liver met	Frozen	320	946.5
		PAM48PT2	liver met	Frozen	285	976.5
		PAM48PT3	liver met	Frozen	348	872
		PAM48PT4	liver met	Frozen	294	952
		PAM48PT5	liver met	Frozen	297	1087.5
		PAM48PT6	primary	Frozen	340	834.5
		PAM48PT7	primary	Frozen	273	1241.5
		PAM48PT8	primary	Frozen	271	1028
	PAM49	PAM49N	normal heart	Frozen	96	257.5
		PAM49PT1	liver met	Frozen	278	681.5
		PAM49PT2	liver met	Frozen	259	748.5
		PAM49PT3	peritoneal met	Frozen	241	859
		PAM49PT4	diaphragm met	Frozen	271	882
		PAM49PT5	primary	Frozen	258	510.5
		PAM49PT6	primary	Frozen	272	677
		PAM49PT7	primary	Frozen	303	1110
	PAM50	PAM50N	normal skeletal muscle	Frozen	78	287
		PAM50PT1	lymph node met	Frozen	315	1467
		PAM50PT2	primary	Frozen	244	1327.5
		PAM50PT3	primary	Frozen	231	1485
		PAM50PT4	primary	Frozen	291	1184.5
		PAM50PT5	peritoneal met	Frozen	299	938.5
		PAM50PT6	large bowel met	Frozen	272	1207
		PAM50PT7	omentum met	Frozen	231	1573.5
		PAM50PT8	omentum met	Frozen	261	3128
		PAM50PT9	omentum met	Frozen	266	2381
	PAM51	PAM51N	normal heart	Frozen	74	319
		PAM51PT1	diaphragm met	Frozen	298	813
		PAM51PT2	omentum met	Frozen	311	1460
		PAM51PT3	lung met	Frozen	272	1383
		PAM51PT4	uterus met	Frozen	263	1074
		PAM51PT5	primary	Frozen	285	1064
		PAM51PT6	primary	Frozen	257	1247
		PAM51PT7	primary	Frozen	273	1530
		PAM51PT8	primary	Frozen	294	1330
		PAM51PT9	primary	Frozen	293	1216
		PAM51PT10	primary	Frozen	280	1636
		PAM51PT11	primary	Frozen	341	838
		PAM51PT12	primary	Frozen	310	753
		PAM51PT13	primary	Frozen	310	881
	PAM52	PAM52N	normal left kidney	Frozen	84	383
		PAM52PT1	liver met	Frozen	308	1179
		PAM52PT2	liver met	Frozen	294	1214
		PAM52PT3	liver met	Frozen	284	1048
		PAM52PT4	liver met	Frozen	295	1705
		PAM52PT5	liver met	Frozen	290	1063
		PAM52PT6	liver met	Frozen	280	1171
		PAM52PT7	gland met	Frozen	407	1304
		PAM52PT8	diaphragm met	Frozen	296	781
		PAM52PT9	small intestine met	Frozen	396	1341
		PAM52PT10	liver met	Frozen	299	1650
		PAM52PT11	lung met	Frozen	334	1378
		PAM52PT12	bulky nodule met	Frozen	308	1283
		PAM52PT13	primary	Frozen	300	1606
		PAM52PT14	primary	Frozen	315	1059
		PAM52PT15	primary	Frozen	274	1304
		PAM52PT16	primary	Frozen	317	1123
		PAM52PT17	primary	Frozen	274	1248
		PAM52PT18	primary	Frozen	272	1259
		PAM52PT19	primary	Frozen	275	1288
		PAM52PT20	primary	Frozen	383	1584
		PAM52PT21	primary	Frozen	274	1363
	PAM53	PAM53N	normal heart	Frozen	75	256
		PAM53PT1	liver met	Frozen	269	1037
		PAM53PT2	liver met	Frozen	231	992
		PAM53PT3	omentum met	Frozen	290	1825
		PAM53PT4	primary	Frozen	214	811
		PAM53PT5	primary	Frozen	311	946
	PAM54	PAM54N	normal heart	Frozen	96	293
		PAM54PT1	lung met	Frozen	267	1581
		PAM54PT2	liver met	Frozen	343	1459
		PAM54PT3	liver met	Frozen	294	1163
		PAM54PT4	liver met	Frozen	272	1137.5
		PAM54PT5	liver met	Frozen	298	1360
		PAM54PT6	peritoneal met	Frozen	274	1293
		PAM54PT7	primary	Frozen	255	1588.5
		PAM54PT8	primary	Frozen	294	997
		PAM54PT9	primary	Frozen	264	1237.5
		PAM54PT10	primary	Frozen	268	1400
		PAM54PT11	primary	Frozen	280	1402
		PAM54PT12	primary	Frozen	265	1258
		PAM54PT13	primary	Frozen	270	1177.5
		PAM54PT14	primary	Frozen	320	1427
		PAM54PT15	primary	Frozen	282	872.5
	PAM55	PAM55N	normal heart	Frozen	116	335
		PAM55PT1	liver met	Frozen	466	1448
		PAM55PT2	peritoneal met	Frozen	375	1234
		PAM55PT3	peritoneal met	Frozen	436	1374
		PAM55PT4	peritoneal met	Frozen	443	1268
		PAM55PT5	primary	Frozen	401	1141
		PAM55PT6	primary	Frozen	450	1523
		PAM55PT7	primary	Frozen	372	2375
		PAM55PT8	primary	Frozen	407	1146
		PAM55PT9	primary	Frozen	363	871
		PAM55PT10	primary	Frozen	371	1165
		PAM55PT11	primary	Frozen	399	1611
		PAM55PT12	primary	Frozen	400	1170
	PAM56	PAM56N	normal skeletal muscle	Frozen	312	269
		PAM56PT1	lung met	Frozen	254	1331
		PAM56PT2	liver met	Frozen	244	882
		PAM56PT3	liver met	Frozen	239	1096
		PAM56PT4	liver met	Frozen	330	1003
		PAM56PT5	primary	Frozen	446	1170
		PAM56PT6	primary	Frozen	273	1208
		PAM56PT7	primary	Frozen	300	2391
		PAM56PT8	primary	Frozen	251	1316
