## Supplemental Table 4 for "Convergence for Inactivation of TGFβ Signaling Is a Common Feature of Advanced Pancreatic Cancer"

### Sheet: Gistic2.cnv.genes.individual.Tr
Treatment	Gene	CNV	Cytoband	Coordinate	Len.Kb	q.value	class
naïve	JARID2	del	6p22.3	chr6:13967879-28761332	14793	7.5998e-05	CR|Histone modification write cofactor
naïve	TDP2	del	6p22.3	chr6:13967879-28761332	14793	7.5998e-05	DNA_repair|Repair of DNA-topoisomerase crosslinks
naïve	HDGFL1	del	6p22.3	chr6:13967879-28761332	14793	7.5998e-05	CR|#
naïve	KDM1B	del	6p22.3	chr6:13967879-28761332	14793	7.5998e-05	CR|Histone modification erase
naïve	SMARCA2	del	9p24.1	chr9:2034216-12786068	10752	1.1359e-10	CR|Histone modification read
naïve	KDM4C	del	9p24.1	chr9:2034216-12786068	10752	1.1359e-10	CR|Histone modification erase
naïve	UHRF2	del	9p24.1	chr9:2034216-12786068	10752	1.1359e-10	CR|Histone modification read
naïve	KIAA2026	del	9p24.1	chr9:2034216-12786068	10752	1.1359e-10	CR|#
naïve	SMAD4	del	18q21.32	chr18:25564651-78077248	52513	8.1671e-06
naïve	MBD1	del	18q21.32	chr18:25564651-78077248	52513	8.1671e-06	CR|Histone modification write cofactor
naïve	MBD2	del	18q21.32	chr18:25564651-78077248	52513	8.1671e-06	CR|Histone modification write cofactor, Histone modification erase cofactor
naïve	POLI	del	18q21.32	chr18:25564651-78077248	52513	8.1671e-06	DNA_repair|DNA polymerases (catalytic subunits)
naïve	SETBP1	del	18q21.32	chr18:25564651-78077248	52513	8.1671e-06	CR|#
naïve	CXXC1	del	18q21.32	chr18:25564651-78077248	52513	8.1671e-06	CR|Chromatin remodelling
naïve	ASXL3	del	18q21.32	chr18:25564651-78077248	52513	8.1671e-06	CR|Scaffold protein, Polycomb group (PcG) protein
naïve	INO80C	del	18q21.32	chr18:25564651-78077248	52513	8.1671e-06	CR|Chromatin remodelling cofactor
chemo+radiation	CLK2	amp	1q22	chr1:153594251-156828499	3234	0.00026102	DNA_repair|Other conserved DNA damage response genes
chemo+radiation	HDGF	amp	1q22	chr1:153594251-156828499	3234	0.00026102	CR|Chromatin remodelling
chemo+radiation	LMNA	amp	1q22	chr1:153594251-156828499	3234	0.00026102	CR|#
chemo+radiation	ASH1L	amp	1q22	chr1:153594251-156828499	3234	0.00026102	CR|Histone modification write
chemo+radiation	GATAD2B	amp	1q22	chr1:153594251-156828499	3234	0.00026102	CR|Histone modification read
chemo+radiation	PYGO2	amp	1q22	chr1:153594251-156828499	3234	0.00026102	CR|#
chemo+radiation	TDRD10	amp	1q22	chr1:153594251-156828499	3234	0.00026102	CR|#
chemo+radiation	TTN	amp	2q31.2	chr2:179392279-179396474	4	9.2343e-25
chemo+radiation	SMARCC1	amp	3p21.1	chr3:38031213-53299187	15268	0.0001179	CR|Chromatin remodelling cofactor
chemo+radiation	BAP1	amp	3p21.1	chr3:38031213-53299187	15268	0.0001179	CR|Histone modification erase, Polycomb group (PcG) protein
chemo+radiation	PARP3	amp	3p21.1	chr3:38031213-53299187	15268	0.0001179	DNA_repair|Base excision repair (BER) - Poly(ADP-ribose) polymerase (PARP) enzymes that bind to DNA
chemo+radiation	TREX1	amp	3p21.1	chr3:38031213-53299187	15268	0.0001179	DNA_repair|Editing and processing nucleases
chemo+radiation	DHX30	amp	3p21.1	chr3:38031213-53299187	15268	0.0001179	CR|#
chemo+radiation	SETD2	amp	3p21.1	chr3:38031213-53299187	15268	0.0001179	CR|Histone modification write
chemo+radiation	SFMBT1	amp	3p21.1	chr3:38031213-53299187	15268	0.0001179	CR|Polycomb group (PcG) protein
chemo+radiation	PHF7	amp	3p21.1	chr3:38031213-53299187	15268	0.0001179	CR|#
chemo+radiation	PBRM1	amp	3p21.1	chr3:38031213-53299187	15268	0.0001179	CR|Histone modification read
chemo+radiation	ATRIP	amp	3p21.1	chr3:38031213-53299187	15268	0.0001179	DNA_repair|Other conserved DNA damage response genes
chemo+radiation	RUVBL1	amp	3q21.2	chr3:122632645-129316750	6684	6.0815e-06	CR|Chromatin remodelling, Histone modification write
chemo+radiation	MBD4	amp	3q21.2	chr3:122632645-129316750	6684	6.0815e-06	CR|DNA modification;DNA_repair|Base excision repair (BER) - DNA glycosylases: major altered base released
chemo+radiation	NSD1	amp	5q35.3	chr5:175516021-176799211	1283	8.4458e-08	CR|Histone modification write
chemo+radiation	TDRD6	amp	6p12.3	chr6:46615502-46672380	57	0.00058492	CR|#
chemo+radiation	POLM	amp	7p13	chr7:44091578-45235666	1144	1.3616e-06	DNA_repair|DNA polymerases (catalytic subunits)
chemo+radiation	MYC	amp	8q24.21	chr8:121823502-131424062	9601	4.7672e-08
chemo+radiation	ATAD2	amp	8q24.21	chr8:121823502-131424062	9601	4.7672e-08	CR|Chromatin remodelling
chemo+radiation	GLYATL1	amp	11q12.1	chr11:58378502-58929527	551	0.00032709	CR|#
chemo+radiation	CHEK1	amp	11q24.2	chr11:125538187-125769499	231	5.6446e-07	DNA_repair|Other conserved DNA damage response genes
chemo+radiation	MGA	amp	15q15.1	chr15:41805426-43017749	1212	4.3346e-06	CR|Histone modification write cofactor, Histone modification write cofactor
chemo+radiation	BRIP1	amp	17q23.2	chr17:59924502-61161187	1237	0.00035339	DNA_repair|Fanconi anemia (Tolerance and repair of DNA crosslinks and other adducts in DNA)
chemo+radiation	SIRT7	amp	17q25.3	chr17:79534430-79960467	426	4.3631e-07	CR|Histone modification erase
chemo+radiation	XRCC2	del	7q36.2	chr7:152345689-159138663	6793	0.000127	DNA_repair|Homologous recombination
chemo+radiation	CDKN2A	del	9p21.3	chr9:7066922-26116749	19050	1.4255e-05
chemo+radiation	PSIP1	del	9p21.3	chr9:7066922-26116749	19050	1.4255e-05	CR|Chromatin remodelling
chemo+radiation	KDM4C	del	9p21.3	chr9:7066922-26116749	19050	1.4255e-05	CR|Histone modification erase
chemo+radiation	SMAD4	del	18q21.33	chr18:46946863-77895249	30948	1.3864e-11
chemo+radiation	MBD1	del	18q21.33	chr18:46946863-77895249	30948	1.3864e-11	CR|Histone modification write cofactor
chemo+radiation	MBD2	del	18q21.33	chr18:46946863-77895249	30948	1.3864e-11	CR|Histone modification write cofactor, Histone modification erase cofactor
chemo+radiation	POLI	del	18q21.33	chr18:46946863-77895249	30948	1.3864e-11	DNA_repair|DNA polymerases (catalytic subunits)
chemo+radiation	CXXC1	del	18q21.33	chr18:46946863-77895249	30948	1.3864e-11	CR|Chromatin remodelling
chemotherapy only	VPS72	amp	1q21.3	chr1:150250790-151275271	1024	2.0355e-12	CR|Histone modification write cofactor
chemotherapy only	SETDB1	amp	1q21.3	chr1:150250790-151275271	1024	2.0355e-12	CR|Histone modification write
chemotherapy only	CLK2	amp	1q21.3	chr1:153596106-156324363	2728	1.0237e-08	DNA_repair|Other conserved DNA damage response genes
chemotherapy only	LMNA	amp	1q21.3	chr1:153596106-156324363	2728	1.0237e-08	CR|#
chemotherapy only	ASH1L	amp	1q21.3	chr1:153596106-156324363	2728	1.0237e-08	CR|Histone modification write
chemotherapy only	GATAD2B	amp	1q21.3	chr1:153596106-156324363	2728	1.0237e-08	CR|Histone modification read
chemotherapy only	PYGO2	amp	1q21.3	chr1:153596106-156324363	2728	1.0237e-08	CR|#
chemotherapy only	TDRD10	amp	1q21.3	chr1:153596106-156324363	2728	1.0237e-08	CR|#
chemotherapy only	GABRG1	amp	4p13	chr4:44449752-46043119	1593	1.7509e-27	CR|#
chemotherapy only	SMARCA5	amp	4q31.21	chr4:138442529-144808081	6366	4.8953e-11	CR|Chromatin remodelling
chemotherapy only	SETD7	amp	4q31.21	chr4:138442529-144808081	6366	4.8953e-11	CR|Histone modification write
chemotherapy only	POLB	amp	8p11.21	chr8:42128968-42410951	282	6.5005e-10	DNA_repair|DNA polymerases (catalytic subunits)
chemotherapy only	RRM2B	amp	8q22.3	chr8:98703252-104088367	5385	0.00010306	DNA_repair|Modulation of nucleotide pools
chemotherapy only	MYC	amp	8q24.21	chr8:128748752-129061499	313	2.8054e-18
chemotherapy only	KRAS	amp	12p12.1	chr12:24038943-25664793	1626	2.8285e-05
chemotherapy only	METTL21D	amp	14q21.3	chr14:48133933-51378749	3245	2.2575e-06	CR|#
chemotherapy only	SETBP1	del	18q12.3	chr18:33601601-42456499	8855	2.0961e-25	CR|#
chemotherapy only	PRMT2	amp	21q22.3	chr21:47705252-48129895	425	0.00011509	CR|Histone modification write
chemotherapy only	NEIL3	del	4q34.2	chr4:175570337-183100409	7530	2.456e-06	DNA_repair|Base excision repair (BER) - DNA glycosylases: major altered base released
chemotherapy only	WRN	del	8p23.2	chr8:1-33230249	33230	4.3748e-06	DNA_repair|Genes defective in diseases associated with sensitivity to DNA damaging agents
chemotherapy only	ELP3	del	8p23.2	chr8:1-33230249	33230	4.3748e-06	CR|Histone modification write
chemotherapy only	NEIL2	del	8p23.2	chr8:1-33230249	33230	4.3748e-06	DNA_repair|Base excision repair (BER) - DNA glycosylases: major altered base released
chemotherapy only	SMARCA2	del	9p24.2	chr9:745002-3225250	2480	2.3315e-21	CR|Histone modification read
chemotherapy only	CDKN2A	del	9p21.3	chr9:21967252-22451798	485	1.5139e-25
chemotherapy only	SMAD4	del	18q21.33	chr18:44489911-78077248	33587	1.5139e-25
chemotherapy only	MBD1	del	18q21.33	chr18:44489911-78077248	33587	1.5139e-25	CR|Histone modification write cofactor
chemotherapy only	MBD2	del	18q21.33	chr18:44489911-78077248	33587	1.5139e-25	CR|Histone modification write cofactor, Histone modification erase cofactor
chemotherapy only	POLI	del	18q21.33	chr18:44489911-78077248	33587	1.5139e-25	DNA_repair|DNA polymerases (catalytic subunits)
chemotherapy only	CXXC1	del	18q21.33	chr18:44489911-78077248	33587	1.5139e-25	CR|Chromatin remodelling
all	VPS72	amp	1q21.3	chr1:150253006-151275220	1022	1.0318e-15	CR|Histone modification write cofactor
all	SETDB1	amp	1q21.3	chr1:150253006-151275220	1022	1.0318e-15	CR|Histone modification write
all	CLK2	amp	1q22	chr1:153603166-156737745	3135	2.3294e-13	DNA_repair|Other conserved DNA damage response genes
all	HDGF	amp	1q22	chr1:153603166-156737745	3135	2.3294e-13	CR|Chromatin remodelling
all	LMNA	amp	1q22	chr1:153603166-156737745	3135	2.3294e-13	CR|#
all	ASH1L	amp	1q22	chr1:153603166-156737745	3135	2.3294e-13	CR|Histone modification write
all	GATAD2B	amp	1q22	chr1:153603166-156737745	3135	2.3294e-13	CR|Histone modification read
all	PYGO2	amp	1q22	chr1:153603166-156737745	3135	2.3294e-13	CR|#
all	TDRD10	amp	1q22	chr1:153603166-156737745	3135	2.3294e-13	CR|#
all	TTN	amp	2q31.2	chr2:179457252-179494249	37	2.0915e-20
all	GABRG1	amp	4p12	chr4:44449752-46043119	1593	1.7777e-14	CR|#
all	NSD1	amp	5q35.3	chr5:175716752-176799211	1082	1.4977e-06	CR|Histone modification write
all	POLM	amp	7p13	chr7:44091578-45235338	1144	3.4566e-06	DNA_repair|DNA polymerases (catalytic subunits)
all	POLB	amp	8p11.21	chr8:42048906-42245054	196	6.4242e-34	DNA_repair|DNA polymerases (catalytic subunits)
all	MYC	amp	8q24.21	chr8:127586177-129061499	1475	5.9705e-35
all	CHEK1	amp	11q24.2	chr11:125538187-125769499	231	0.00015692	DNA_repair|Other conserved DNA damage response genes
all	RAD52	amp	12p13.32	chr12:1-4407742	4408	0.00096771	DNA_repair|Homologous recombination
all	KDM5A	amp	12p13.32	chr12:1-4407742	4408	0.00096771	CR|Histone modification erase
all	PRMT8	amp	12p13.32	chr12:1-4407742	4408	0.00096771	CR|Histone modification write
all	KRAS	amp	12p12.1	chr12:25146473-25664793	518	2.3647e-18
all	MGA	amp	15q15.1	chr15:41809752-42005499	196	8.6651e-06	CR|Histone modification write cofactor, Histone modification write cofactor
all	SIRT7	amp	17q25.3	chr17:79487197-80443499	956	0.00015147	CR|Histone modification erase
all	RBBP8	amp	18q11.2	chr18:19427532-20522768	1095	8.0423e-07	DNA_repair|Homologous recombination
all	CHD6	amp	20q12	chr20:40152966-40719428	566	0.00014613	CR|#
all	XRCC2	del	7q36.2	chr7:152345689-159138663	6793	4.8209e-05	DNA_repair|Homologous recombination
all	SMARCA2	del	9p24.2	chr9:1053752-3225250	2171	4.8924e-32	CR|Histone modification read
all	CDKN2A	del	9p21.3	chr9:21968755-22447749	479	2.4304e-66
all	FAN1	del	15q13.1	chr15:28601212-31259329	2658	0.00047852	DNA_repair|Editing and processing nucleases
all	SMAD4	del	18q22.3	chr18:46946768-74963047	28016	3.1325e-38
all	MBD1	del	18q22.3	chr18:46946768-74963047	28016	3.1325e-38	CR|Histone modification write cofactor
all	MBD2	del	18q22.3	chr18:46946768-74963047	28016	3.1325e-38	CR|Histone modification write cofactor, Histone modification erase cofactor
all	POLI	del	18q22.3	chr18:46946768-74963047	28016	3.1325e-38	DNA_repair|DNA polymerases (catalytic subunits)
all	CXXC1	del	18q22.3	chr18:46946768-74963047	28016	3.1325e-38	CR|Chromatin remodelling
