## Supplemental Table 5 for "Convergence for Inactivation of TGFβ Signaling Is a Common Feature of Advanced Pancreatic Cancer"

### Sheet: 3_final.significant.pathway.gen
Pathway	Treatment-naïve		Chemotherapy only		Radiation and Chemotherapy
	Clonal	Subclonal	Clonal	Subclonal	Clonal	Subclonal
protein kinase A (PKA) signaling pathway			ADCY8, PDE1C, AKAP13	ADCY8, AKAP13	ADCY2, ADCY8, AKAP11, AKAP13	AKAP11, ADCY2, PDE1C, ADCY8, AKAP13
pancreatic cancer pathway	TP53, SMAD4, SMARCA4, CHUK, KRAS, CDKN2A, ARID1B		TP53, KRAS, BRCA2, SMAD4, TGFBR2, ITGA4, CDKN2A	SMAD4, TP53, CDKN2A, IKBKB, AKT2, SMARCA4, ITGA4, STAT3, ARAF, ARID1B, TCF7L2, VEGFC	TP53, SMAD4, CDKN2A, KRAS, ARID1A, RAC3, TGFBR1, TGFBR2, RB1	ARID1B, CDKN2A, ARID1A
chromatin modification/remodeling pathway	SMARCA4, KDM6A, ARID1B	SMARCB1	KMT2C, DNMT3B, KMT2D, KDM3B, CREBBP, BPTF, CBX8, ASH1L, SUPT16H	CXXC1, DNMT3B, ARID2, KMT2D, SMARCA4, CREBBP, BRDT, DOT1L, KMT2C, ASH1L, SRCAP, TET3, DNMT3A, CHD1, KDM3B, TRRAP, CHD3, SIRT2, SUPT16H, KAT6B, ARID1B, TRIM24, EHMT2, BPTF, CBX8	ARID1A, KMT2E, KMT2D, ARID2, KMT2A, HDAC4	ARID1B, TET3, DNMT3A, GATAD2B, DOT1L, BPTF, HDAC4, ARID2, ARID1A, EP300, MEN1, DNMT3B, KDM6A
calcium/calcium-mediated signaling pathway	CACNA1D, CACNA1B, CACNA1E, RYR2, SCN5A, GRIN2A, CACNA1S	CACNA1B, GRIN2A	LRRC7, GRIN2A, RYR1	RYR1, RYR2, CACNA1E, CACNA1B, CACNA1G, CACNA1S, GRIA1	SCN5A, CACNA1G, CACNA1E, CACNA1I, KCNIP4, RYR2, RYR1, SLC24A2, HDAC4	RYR1, CNGA3, CACNA1S, HDAC4, NFATC4, FLNA, CACNA1E, SCN5A, LRRC7, SLC24A2
calcium transport pathway	CACNA1D, CACNA1B, CACNA1E, RYR2, CACNA1S	CACNA1B	RYR1	RYR1, RYR2, CACNA1E, CACNA1B, CACNA1G, CACNA1S	CACNA1G, CACNA1E, CACNA1I, RYR2, RYR1, SLC24A2	RYR1, CNGA3, CACNA1S, CACNA1E, SLC24A2
	2x2 fisher exact test (two sided) : p < 0.01
The list of all genes associated with each selected pathways for each different treatment group (combined both primary and metastatic samples).
The green shaded ones are statistically significant based on two-sided fisher exact test with a contingency table for a given pathway.
